# The Human Intolerome: a curated database to prioritize genomic variants in stillbirth, pregnancy loss, and neonatal death

**DOI:** 10.1101/2025.10.08.25336895

**Authors:** Svetlana A. Yatsenko, Amrita Nagasuri, Vishal Soman, Aryo Garakani, Mona Aminbeidokhti, Uma Chandran, Mahmoud Aarabi, Tomiko Oskotsky, Syed Hassan Bukhari, Catherine Hypes, Zhiping Gu, Ruth Monteiro, Sammi Smith, Bryan Walters, Michael P. Snyder, Christina G. Tise, Jonathan A. Bernstein, Gary M. Shaw, David K. Stevenson, Ruth B. Lathi, Marina Sirota, Aleksandar Rajkovic

## Abstract

**Background:** The application of next-generation sequencing in prenatal and neonatal genomic medicine provides definite diagnosis, impacts clinical decision-making and reproductive planning. Despite recent advances, interpretation of variants identified by genome/exome sequencing in cases lacking obvious phenotypic abnormalities (stillbirth, miscarriage, neonatal death) remains challenging.

**Methods:** To improve diagnostic accuracy, we created the Intolerome Database, a curated resource of 934 genes essential for viability in humans. This database has accumulated details on genes’ mechanisms of action, phenotypes, inheritance, the mortality timing, and supporting publications.

**Results:** The Intolerome includes 59 (6.3%) genes linked to the first/second trimester miscarriages, 525 (56.2%) genes associated with stillbirth/neonatal death, and 350 (37.5%) genes with variants that can cause lethality at any prenatal/postnatal stage. *De novo* inheritance was documented for 159 autosomal-dominant genes. Heterozygous potentially lethal variants in 39 autosomal-recessive genes were present in all ancestries in gnomADv4.1.0 at a frequency of ≥1/100 individuals, underlining the major pregnancy loss contributors.

**Conclusions:** The Intolerome serves as a comprehensive resource for identifying and interpreting genomic variants linked to fetal and neonatal mortality. It will support clinicians, laboratory professionals, and researchers in advancing the diagnosis and understanding of lethal genetic conditions, offering new insights into their clinical presentations and inheritance patterns.
