## Supplementary Tables for "The Human Intolerome: a curated database to prioritize genomic variants in stillbirth, pregnancy loss, and neonatal death"

### Sheet: Table S1
Table S1.
Literature search terms
childhood death
congenital lethal
death in infancy
death in utero
death syndrome
embryonic lethal
fatal
fetal death
fetal demise
fetal heart anomalies
fetal heart block
fetal heart failure
fetal loss
fetal malformation
infant death
infantile death
intrauterine demise
IUFD (intrauterine fetal demise)
lethal
lethal anomaly
lethal congenital
lethal during infancy
lethal malformation
lethal complication of pregnancy
lethal form
lethal phenotype
lethal skeletal dysplasia
male lethal
miscarriage
missed abortion
neonatal death
nonviable infant
nonviable pregnancy
perinatal lethality
pregnancy loss
prenatal lethality
recurrent miscarriage
recurrent pregnancy loss
spontanious abortion
stillbirth
stillborn fetus
sudden infant death

### Sheet: Table S2
Table S2.Top 39 genes with a high frequency of potentially lethal variants
Gene	OMIM gene	Gene category	Disease	OMIM Phenotype	PMID	GCF HMZ-Max	GCF HMZ-Min	Population with maximum GCF Never HMZ	GCF African/African American	GCF Admixed American	GCF Ashkenazi Jewish	GCF East Asian	GCF European Finnish	GCF Middle Eastern	GCF Non-Finnish European	GCF South Asian	GCF Remaining	Gene Size, kb
ACE	106180	Known	Renal tubular dysgenesis	267430	9856560; 18318764; 20134171	0.111222	0.0264859	East Asian	0.107454	0.0580789	0.0720681	0.111222	0.0264859	0.0851058	0.0568257	0.0533793	0.0720366	44.8
CEP290	610142	Known	Meckel syndrome	611134	34406647; 34096792	0.089617	0.0238596	African/African American	0.089617	0.0565735	0.0673702	0.0843428	0.0238596	0.0660135	0.0353244	0.0476655	0.0460221	93.2
COL7A1	120120	Candidate	Epidermolysis bullosa	226600	19152976	0.103893	0.0327027	African/African American	0.103893	0.0697965	0.0422569	0.0715255	0.0327027	0.0844063	0.0491178	0.0636674	0.0628794	31.3
DCHS1	603057	Emerging	Van Maldergem syndrome	601390	33100332; 37551355; 26846766	0.101206	0.0353205	African/African American	0.101206	0.0729353	0.0481895	0.0855463	0.0353205	0.0773205	0.0507586	0.0595172	0.0580298	34.5
DNAH11	603339	Emerging	Ciliary dyskinesia with or without situs inversus	611884	32172300; 38852111	0.184753	0.0342346	African/African American	0.184753	0.0940828	0.0591905	0.14785	0.0342346	0.116246	0.066257	0.0968387	0.0908643	358.8
DNAH5	603335	Known	Primary ciliary dyskinesia (PCD)	608644	30293990	0.184576	0.0532518	African/African American	0.184576	0.109669	0.0935913	0.136615	0.0532518	0.1596	0.109762	0.104694	0.115104	321.5
DNAH9	603330	Emerging	Primary ciliary dyskinesia	618300	33027564; 35116053	0.160313	0.0614198	East Asian	0.155383	0.0972013	0.0868594	0.160313	0.0614198	0.124247	0.0658855	0.109739	0.089722	371.3
DNHD1	617277	Candidate	Spermatogenic failure, congenital heart defects	619712	30679815	0.159237	0.0397882	African/African American	0.159237	0.112038	0.0397882	0.119049	0.048696	0.118127	0.0713313	0.103268	0.0907105	96.5
DNM2	602378	Known	Lethal congenital contracture syndrome	615368	30993004; 23092955	0.188203	0.0285843	Admixed American	0.0624008	0.188203	0.066789	0.101009	0.148079	0.0584301	0.0285843	0.0676204	0.0400822	115.4
DYNC2H1	603297	Known	Short-rib thoracic dysplasia	613091	31273585; 24961629	0.1342	0.0279101	African/African American	0.1342	0.0786034	0.062683	0.0842458	0.0279101	0.0795888	0.0533634	0.0593062	0.0678185	370.5
EPG5	615068	Known	Vici syndrome	242840	3344762; 23222957; 11932994; 20186778; 38182173	0.0888526	0.0241957	African/African American	0.0888526	0.0496949	0.0241957	0.0536853	0.0505848	0.0872163	0.0286406	0.0398523	0.0389093	166.8
ERBB3	190151	Known	Lethal congenital contractural syndrome	607598	12548738; 40321344	0.318752	0.0182909	Non-Finnish European	0.222184	0.0394041	0.0826568	0.0879117	0.0182909	0.132851	0.318752	0.0577469	0.196061	23.6
FOXRED1	613622	Known	Mitochondrial complex I deficiency	252010	30993004; 33613441	0.301466	0.0456125	European Finnish	0.0859691	0.258492	0.174027	0.178909	0.301466	0.227261	0.0456125	0.182275	0.0674325	9.1
FRAS1	607830	Known	Fraser syndrome	219000	34406647	0.143374	0.0410909	African/African American	0.143374	0.0863796	0.0517859	0.120909	0.0410909	0.088168	0.0521447	0.0766619	0.073446	486.9
FREM2	608945	Emerging	Cryptophthalmos, renal agenesis	123570	34645488; 32643034	0.126521	0.0285083	African/African American	0.126521	0.0603626	0.0464193	0.0734454	0.0285083	0.0741757	0.0387182	0.0587444	0.0526167	200.1
HSPG2	142461	Known	Dyssegmental dysplasia	224410	30993004; 11279527; 4059934	0.391109	0.107049	Middle Eastern	0.279588	0.299553	0.188522	0.234708	0.187244	0.391109	0.107049	0.153001	0.13738	115.1
IFT140	614620	Emerging	Jeune Asphyxiating Thoracic Dystrophy	266920	34645488; 39594267	0.0871394	0.0168116	Middle Eastern	0.0643592	0.0435953	0.0305093	0.0686452	0.0168116	0.0871394	0.0403667	0.0466595	0.039639	101.7
KCNH2	152427	Known	Long and short-QT-syndrome; Brugada syndrome	613688; 609620	36167638	0.0769426	0.0298288	East Asian	0.0608862	0.0454392	0.0440438	0.0769426	0.0506226	0.0574779	0.039715	0.0298288	0.0490509	33.4
LAMA2	156225	Emerging	Dilated cardiomyopathy	612877	33762593; 30147969	0.135124	0.029082	African/African American	0.135124	0.0669017	0.075052	0.0782397	0.029082	0.0757221	0.0461914	0.0595323	0.0611744	633.4
LAMA3	600805	Known	Epidermolysis bullosa, junctional, severe	226700	30993004; 32017015; 8618022; 11810295	0.116933	0.0506625	African/African American	0.116933	0.0688929	0.0711737	0.115387	0.0536717	0.0918552	0.0506625	0.0805981	0.065077	265.6
MPDZ	603785	Emerging	Hydrocephalus, with or without brain or eye anomalies	615219	34645488; 38498110	0.106391	0.0156078	African/African American	0.106391	0.0585405	0.0240817	0.0719283	0.0156078	0.062349	0.0341748	0.0456522	0.0446252	174
MYH6	160710	Emerging	Sudden infant death syndrome	272120	32789579; 36890431	0.0881363	0.0263882	African/African American	0.0881363	0.0603402	0.0525269	0.070444	0.0263882	0.0596234	0.0336851	0.0530242	0.0501422	26.3
MYO18B	607295	Known	Klippel-Feil syndrome	616549	30993004; 27858739; 25748484	0.109325	0.0174974	African/African American	0.109325	0.0811956	0.0576487	0.0950524	0.0174974	0.0741837	0.0401865	0.0652494	0.0571891	288.9
NEB	161650	Known	Nemaline myopathy	256030	26036949	0.235256	0.102619	East Asian	0.232361	0.213573	0.102619	0.235256	0.112825	0.180282	0.107571	0.138022	0.139443	249.2
NUP214	114350	Candidate	Encephalopathy, acute, infection-induced	618426	37398382	0.120942	0.032428	African/African American	0.120942	0.0586096	0.0433312	0.0708536	0.032428	0.0553091	0.0546554	0.0979423	0.0655605	109.1
OBSCN	608616	Known	Dilated cardiomyopathy	612877	33762593	0.404268	0.158945	African/African American	0.404268	0.290556	0.173192	0.312592	0.158945	0.338055	0.185245	0.278547	0.23742	170.8
PIEZO1	611184	Known	Lymphatic malformation 6	616843	35393661; 30244526; 37902181; 7159433; 28518170	0.1939	0.0523002	African/African American	0.1939	0.112749	0.0623577	0.130406	0.0523002	0.140286	0.0789405	0.0964011	0.0953626	69.9
PIP5K1C	606102	Known	Lethal congenital contractural syndrome	611369	30993004; 17701898	0.045237	0.0192561	Admixed American	0.0384302	0.045237	0.0334536	0.0284723	0.0261576	0.0246873	0.0192561	0.0360715	0.0229094	70.3
PKD1L1	609721	Known	Heterotaxy, visceral	617205	30993004; 27616478	0.128115	0.0294115	African/African American	0.128115	0.0620005	0.0294115	0.0921658	0.0393306	0.0802651	0.0432606	0.070985	0.0612091	173.9
PKHD1	606702	Known	Polycystic kidney disease	263200	34645488	0.130747	0.0596724	African/African American	0.130747	0.108195	0.0793653	0.0931235	0.0866149	0.0872666	0.0596724	0.0695247	0.0768048	472.3
PLEC	601282	Known	Epidermolysis bullosa simplex with muscular dystrophy	226670	30993004; 3355199; 8636409; 8307068; 14675180; 11122061; 15681471	0.272249	0.0972425	African/African American	0.272249	0.195064	0.102981	0.255574	0.0972425	0.207666	0.129039	0.183926	0.15865	61.6
PRKRA	603424	Candidate	Dystonia	612067	37398382	0.395031	0.15126	Non-Finnish European	0.244271	0.34676	0.333446	0.279325	0.174477	0.249943	0.395031	0.15126	0.331827	20.1
RIPK4	605706	Known	Popliteal pterygium syndrome	263650	30993004; 22197489; 23074676	0.0776087	0.0277128	Middle Eastern	0.0346982	0.0336019	0.0589484	0.0277128	0.0400848	0.0776087	0.0333088	0.0624389	0.0288069	27.7
RYR1	180901	Known	Neuromuscular disease, congenital	255320	24961629	0.136919	0.0544072	African/African American	0.136919	0.108	0.0597671	0.116008	0.0544072	0.0930714	0.0723362	0.0879299	0.0908704	153.9
SPEG	615950	Known	Centronuclear myopathy	615959	25087613	0.13251	0.0484725	Admixed American	0.10931	0.13251	0.062637	0.12124	0.09255	0.122099	0.0484725	0.0830061	0.0675662	63.4
SYNE1	608441	Candidate	Arthrogryposis	618484	37398382	0.303943	0.0710691	African/African American	0.303943	0.143602	0.107475	0.219748	0.0710691	0.19451	0.107067	0.156657	0.139761	516.1
VPS13D	608877	Candidate	Spinocerebellar ataxia	607317	28749478	0.0907822	0.0502306	East Asian	0.0854424	0.0883761	0.0524036	0.0907822	0.0704839	0.0719589	0.0502306	0.0691175	0.0587267	282
WDR81	614218	Emerging	Hydrocephalus, congenital with brain anomalies	617967	34645488; 33724704	0.0728939	0.0235145	Middle Eastern	0.068263	0.0642645	0.0499367	0.0643478	0.0235145	0.0728939	0.0289387	0.0420356	0.0394657	22.1
WNK1	605232	Candidate	Neuropathy, hereditary sensory and autonomic	201300	37398382	0.115628	0.0446717	East Asian	0.105439	0.0454225	0.0545886	0.115628	0.0619839	0.0650822	0.055072	0.0446717	0.0668711	158.9
